# GWASHub: An Automated Cloud-Based Platform for Genome-Wide Association Study Meta-Analysis

**DOI:** 10.1101/2025.10.21.25338463

**Authors:** Nicholas Sunderland, Drew Hite, Patrick Smadbeck, Quy Hoang, Dong-Keun Jang, Vinicius Tragante, Jiayue-Clara Jiang, Sonia Shah, Lavinia Paternoster, Noel P. Burtt, Jason Flannick, R Thomas Lumbers, the HERMES Consortium & Cardiovascular Knowledge Portal

## Abstract

Genome-wide association studies (GWAS) often aggregate data from millions of participants across multiple cohorts using meta-analysis to maximise power for genetic discovery. The increase in availability of genomic biobanks, together with a growing focus on phenotypic subgroups, genetic diversity, and sex-stratified analyses, has led GWAS meta-analyses to routinely produce hundreds of summary statistic files accompanied by detailed meta-data. Scalable infrastructures for data handling, quality control (QC), and meta-analysis workflows are essential to prevent errors, ensure reproducibility, and reduce the burden on researchers, allowing them to focus on downstream research and clinical translation. To address this need, we developed GWASHub, a secure cloud-based platform designed for the curation, processing and meta-analysis of GWAS summary statistics.

GWASHub features i) private and secure project spaces, ii) automated file harmonisation and data validation, iii) GWAS meta-data capture, iv) customisable variant QC, v) GWAS meta-analysis, vi) analysis reporting and visualisation, and vii) results download. Users interact with the portal via an intuitive web interface built on Nuxt.js, a high-performance JavaScript framework. Data is securely managed through an Amazon Web Services (AWS) MySQL database and S3 block storage. Analysis jobs are distributed to AWS compute resources in a scalable fashion. The QC dashboard presents tabular and graphical QC outputs allowing manual review of individual datasets. Those passing QC are made available to the meta-analysis module. Individual datasets and meta-analysis results are available for download by project users with appropriate access permissions. In GWASHub, a “project” serves as a virtual workspace spanning an entire consortium, allowing individuals with different roles, such as data contributors (users) and project coordinators (main analysts), to collaborate securely under a unified framework. GWASHub has a flexible architecture to allow for ongoing development and incorporation of alternative quality control or meta-analysis procedures, to meet the specific needs of researchers. GWASHub was developed as a joint initiative by the HERMES Consortium and the Cardiovascular Knowledge Portal, and access to the platform is free and available upon request.

GWASHub addresses a critical need in the genetics research community by providing a scalable, secure, and user-friendly platform for managing the complexity of large-scale GWAS meta-analyses. As the volume and diversity of GWAS data continue to grow, platforms like GWASHub may help to accelerate insights into the genetic architecture of complex traits.
