## Supplemental Tables for "GWASHub: An Automated Cloud-Based Platform for Genome-Wide Association Study Meta-Analysis"

### Sheet: contents
Contents
Sheet	Name	Description
S1	File validation	GWAS summary statistics file validation checks
S2	Meta-data capture	GWAS meta-data fields
S3	Quality control	GWAS summary statistics quality control checks

### Sheet: S1
^conditional check if the column is present
Column	Permitted values	Error message
chromosome	1-26 or “1”-”26”, "X", "Y" No missing values	Chromosome data should be coded 1-26 (where X->23, Y->24, X/Y(PAR)->25, and MT->26) or simple X or Y. No missing values are allowed. Please recode or remove missing values as appropriate.
position	Any positive integer No missing values	Base position data should be positive integers. No missing values are allowed. Please recode or remove missing values as appropriate.
reference	[ACTG]+|[DI] No missing values	Allele information should be coded as one (or more in the case or INDELS) of ACTG. Please recode or remove missing values as appropriate.
alt	[ACTG]+|[DI] No missing values	Allele information should be coded as one (or more in the case or INDELS) of ACTG. Please recode or remove missing values as appropriate.
pValue	Numeric 0-1 No missing values	pValue data should be numeric between 0 and 1 inclusive. Zero values should be recoded as minimum machine precision if appropriate. Please recode or remove missing values as appropriate.
maf | eaf	Numeric 0-1 No missing values	Allele frequency data should be numeric between 0 and 1 exclusive. Please recode or remove missing values as appropriate.
N total	Any positive integer No missing values	N total data should be positive integers. No missing values are allowed. Please recode, add the total sample size, or remove missing values as appropriate.
N cases^	Any positive integer No missing values	N total data should be positive integers. No missing values are allowed. Please recode, add the total sample size, or remove missing values as appropriate.
beta	Numeric No missing values	Beta / effect estimate data should be numeric. No missing values are allowed. Please recode or remove missing values as appropriate.
se	Numeric >=0 No missing values	Standard error (for beta) data should be numeric and positive. No missing values are allowed. Please recode or remove missing values as appropriate.
oddsRatio^	Numeric >=0 No missing values	Odds ratio data should be numeric and positive. No missing values are allowed. Please recode or remove missing values as appropriate.
OR_ub^	Numeric >=0 No missing values	Odds ratio upper bounds data should be numeric and positive. No missing values are allowed. Please recode or remove missing values as appropriate.
OR_lb^	Numeric >=0 No missing values	Odds ratio lower bounds data should be numeric and positive. No missing values are allowed. Please recode or remove missing values as appropriate.

### Sheet: S2
*required fields; PMID, PubMed ID; GWAS, Genome-wide association study; SD, standard deviation; Hg38, Genome Reference Consortium Human Build 38; Hg19, Genome Reference Consortium Human Build 37; HWE, Hardy-Weinberg Equilibrium; EAF, effect-allele frequency
Section / subsection	Value type (UI input, constraints)	Description
Study metadata
Dataset name*	String (textbox)	e.g. “UK Biobank Heart Failure (female)”
Cohort*	Factor (dropdown)	e.g. “UK Biobank”
Data collection start*	Date (calendar)	Date of first data collection, approximate if not known e.g. 2006/01/01
Data collection end*	Date (calendar)	Date of last data collection, approximate if not known e.g. 2006/01/01
Contact person*	String (textbox)	Name and email addresses of the person to contact for follow up questions
References	String (textbox)	Key references (URL or PMID) for the cohort description
Acknowledgments	String (textbox)	Acknowledgments (e.g. funding sources)
Participants
Phenotype*	String (textbox)	The phenotype description e.g. “all-cause heart failure”
Case ascertainment*	Factor (dropdown)	Electronic health records OR research study
Case definition*	Long string (textarea)	The process used to define the cohort e.g., ICD10 codes I500, I509, …
Case type	Factor (dropdown)	Prevalent OR Incident OR Prevalent & incident
Sex*	Factor (radiobuttons)	Not sex stratified OR Male-only OR Female-only OR
Ancestry*	Factor (dropdown)	Standard Knowledge Portal ancestries
Total sample size*	Integer (value input, >0)	The total number of participants (e.g. cases + controls)
Number of cases	Integer (value input, >0)	The number of cases in the cohort if a case-control design
Male proportion	Float (value input 0-1)	The fraction of the total cohort that are male (e.g. 0.51); if case-control GWAS breakdown by cases-control status also requested.
Mean age (years)	Float (value input >0)	The mean age of the total cohort at baseline/first assessment/recruitment (e.g. 54.2); if case-control GWAS breakdown by cases-control status and age at diagnosis also requested.
SD age (years)	Float (value input, >0)	The age standard deviation of the total cohort at baseline/first assessment/recruitment (e.g. 10.2); if case-control GWAS breakdown by cases-control status and age at diagnosis also requested.
Genotyping information
Reference genome*	Factor (drop down)	Hg38 or Hg19
Genotyping array*	String (textbox)	The genotyping array name and version used to generate the genetic data (e.g. Illumina Omni2.5)
Calling algorithm*	String (textbox)	The calling algorithm used (e.g. GATK HaplotypeCaller v4.1)
Imputation information
Imputation software*	String (textbox)	The prephasing and imputation software and version used in the GWAS analysis (e.g. IMPUTE2 v2.3.2)
Imputation reference*	String (textbox)	The imputation reference used (e.g. HRCr1.1)
Number of variants for imputation*	Integer (value input, >0)	The number of variants used for imputation (e.g. 10,000)
Imputation quality measure*	String (textbox)	The imputation quality measure used and any threshold applied (e.g. INFO > 0.98 / R^2 > 0.85 / MACH R^2 > 0.92)
Genotyping quality control
Related individuals removed?*	Logical (radiobuttons)	Were related individuals removed from GWAS analysis?
Variant call rate*	Float (value input 0-1)	The variant call rate threshold used (e.g. 0.95)
Sample call rate*	Float (value input 0-1)	The sample call rate threshold used (e.g. 0.97)
HWE p-value*	Float (value input 0-1)	The Hardy-Weinberg Equilibrium p-value threshold used (e.g. 0.05)
EAF*	Float (value input 0-1)	The minor allele frequency threshold used (e.g. 0.01)
Other filters	String (textbox)	Other quality control filters that may have been implemented
GWAS analysis
Analysis software*	String (textbox)	The analysis software and version used to conduct the GWAS (e.g. PLINK2.0)
Statistical model*	String (textbox)	The statistical model used in the GWAS (e.g. logistic regression model from package X version Y)
Covariates*	String (textbox)	The covariates included in the statistical model (e.g. principal components 1-10, age, sex, etc)

### Sheet: S3
Inputs
Meta-data collected at GWAS file upload (e.g. genome build, ancestry, QC filter parameters)
GWAS summary statistics file
Human genome reference file (Ensembl Homo_sapiens.GRCh37.75.dna.primary_assembly.fa)
Ancestry-specific genome reference file for allele frequency comparison (1000 genomes project ancestry specific allele frequncy files)
(optional) Ensembl chain file if genome build is not Hg19 (e.g. if Hg38, GRCh38_to_GRCh37.chain)
QC step	Output(s)
Basic file checks: · GWAS file is available with read permissions · Reference file is available with read permissions · GWAS file contains required column names · Reference file contains required column names	Console text output - confirmation of suitable files, or informative error message.
Read files: · GWAS · Reference	Raw dataset
Report input GWAS file data summary: · Number of column NAs · Chromosome coded 1-26, (X-23, Y-24, PAR-25, MT-26), X, Y · Base-position integer coded · Effect allele coded [ATCG]+ · Other allele coded [ATCG]+ · Effect allele frequency coded numeric, range 0-1 exc. · Effect estimate: · Beta coded numeric, range -Inf to Inf exc. · Beta standard error coded numeric, range 0 to Inf exc. OR · Odds rati…	Table of variant counts (%) (print to console and .tsv file): · Total · Missing · Valid (subset by rule) Raw dataset
Attempt recoding / data fixes: · Recode invalid chromosome to 1-22, X, Y · Record base position as integer · Recode invalid alleles: - Convert to uppercase - Assess for -log10(P) being provided and convert to P-value if so - Set P=0 to P = .Machine$double.xmin - Data that is unable to be parsed is set to NA	Table of variant counts (%) (print to console and .tsv file): · Total original · Duplicates · Invalid (subset by rule) · Fixed (subset by rule) · Valid Parsed dataset
Apply filters: · Filter missing · Filter imputed SNPs with info < (input threshold, e.g. 0.8) · Other filters desired by consortia · Filter invalid rows	Cleaned dataset (all valid)
LiftOver dataset to genome build Hg 19	Updated Hg19 positions Summary of variants lost in liftOver process
Harmonize to reference genome (fasta file): - if non-effect allele matches the reference allele - keep data the same - if effect allele matches the reference - flip the alleles, flip the beta, flip the eaf - if non-palindromic and the complement of the non-effect allele matches the reference - flip the strand, keep the data the same - if non-palindromic and the complement of the effect allele mat…	Table of variant counts (%) (print to console and .tsv file): · Harmonised Harmonised dataset
Assess problems with allele frequency: · Plot gwas allele frequency against ancestry-specific 1000genome project reference frequency · Calculate frequency difference freq_diff = eaf - ref_eaf	Scatter plot of gwas allele frequency against reference allele frequency (.png file) Table of variant counts (%), (print to console and .tsv file): · Allele frequency difference > threshold Harmonised dataset
Assess for analytical issues: · Plot P value derived from Z-score against reported P value · observed = -log10(p) · expected = -log10(2 * pnorm(abs(beta/SE), lower.tail = F)	P-Z plot
Assess problems with population stratification: · Calculate lambda-GC · gwas[, chisq := stats::qchisq(1-p, 1)] · lambda = median(chisq / qchisq(0.5, 1)) · Run LDSC	Q-Q plot (.png file) LDSC plot (.png file) Table of lambdaGC and LDSC regression intercept (print to console and .tsv file): · pre-GC correction · post-GC correction
Apply genomic correction (if required) · gwas[, adj_chisq := chisq/lambda] · gwas[, adj_P := stats::pchisq(adj_chisq, 1, lower.tail=FALSE)]	Clean dataset (+/- GC correction)
Save clean dataset: · project_cohort_ancestry_sex.tsv.gz	Clean GWAS file
Post-QC checksum to ensure file integrity	Checksum file
Final output
Clean GWAS summary statistics file ready for meta-analysis software
